# *PD-L1*–linked spatial decoupling of tumour–immune interactions in EBV-positive DLBCL

**DOI:** 10.64898/2026.07.02.26357123

**Authors:** Axel Künstner, Matthias Kümmel, Anke Fähnrich, Stefanie Derer, Annika Raschdorf, Hanno M. Witte, Yamil Maluje, Benedikt Färber, Thies Rösner, Lisa Michelson, Friederike Stiller, Mona Maria Merz, Veronica Bernard, Stephanie Stölting, Daniel Kolbe, Wolfgang Peter, Hartmut Merz, Nikolas von Bubnoff, Alfred C. Feller, Hauke Busch, Philipp Lohneis, Niklas Gebauer

**Affiliations:** University of Luebeck, Medical Systems Biology Group, University of Lübeck, Ratzeburger Allee 160, 23538 Lübeck, Germany; University of Luebeck, Department of Hematology and Oncology, University Cancer Center Schleswig-Holstein (UCCSH) and University Hospital Schleswig-Holstein (UKSH), Campus Luebeck, Luebeck, Germany; University of Luebeck, Institute of Nutritional Medicine, University Hospital Schleswig-Holstein, Campus Lübeck, Lübeck, Germany; Department of Internal Medicine III Hematology and Oncology, University Hospital Ulm, Ulm, Germany; Hämatopathologie Lübeck, Reference Centre for Lymph Node Pathology and Hematopathology, Lübeck, Germany; Institute of Clinical Molecular Biology, Kiel University, University Hospital Schleswig-Holstein, Kiel, Germany; HLA Typing Laboratory of the Stefan-Morsch-Foundation, 557565 Birkenfeld, Germany

**Author notes:** **Corresponding Author:** Prof. Dr. med. Niklas Gebauer, Department of Haematology and Oncology, UKSH Campus Luebeck, Ratzenburger Allee 160, 23538 Luebeck. Shared first authorship (Axel Künstner, Matthias Kümmel). Shared senior authorship (Hauke Busch, Philipp Lohneis, Niklas Gebauer).

**Keywords:** DLBCL, EBV, Genomic landscape, PD-L1, spatial architecture

## Abstract

EBV-positive diffuse large B-cell lymphoma (DLBCL) is an aggressive lymphoma enriched in elderly patients, in which *PD-L1* genomic gains cooperate with viral signalling to promote immune escape. However, the spatial mechanisms by which *PD-L1* reshapes the tumour microenvironment remain unresolved.

Here, we integrate genomic profiling with spatial transcriptomics, spatial proteomics, and single-cell RNA sequencing to resolve the tumour–immune architecture of EBV-positive DLBCL. *PD-L1* gain tumours exhibit a striking decoupling of immune proximity and immune engagement: T cells accumulate in close proximity to tumour cells yet direct tumour–immune contact is largely absent. Tumour boundaries are enriched for cancer-associated fibroblasts and display transcriptional signatures of metabolic immune suppression, while tumour-proximal T cells exhibit pronounced exhaustion.

Together, these findings reveal a *PD-L1*–driven spatial immune evasion architecture that permits immune infiltration while enforcing multilayered suppression through fibroblast-mediated exclusion, metabolic constraint, and T-cell dysfunction, ultimately preventing effective anti-tumour immunity in EBV-positive DLBCL.
