## Supplementary Table 2 for "*PD-L1*–linked spatial decoupling of tumour–immune interactions in EBV-positive DLBCL"

### Sheet: EBV
Pathway	Gene	Symbol	Full Name
TCELL_IMMUNE_CHECKPOINTS	PD1	PDCD1	Programmed cell death 1 (PD1)
TCELL_IMMUNE_CHECKPOINTS	PDL1	CD274	CD274 molecule (PD-L1)
TCELL_IMMUNE_CHECKPOINTS	CTLA4	CTLA4	Cytotoxic T-lymphocyte associated protein 4
TCELL_IMMUNE_CHECKPOINTS	CD80	CD80	CD80 molecule
TCELL_IMMUNE_CHECKPOINTS	CD86	CD86	CD86 molecule
TCELL_IMMUNE_CHECKPOINTS	LAG3	LAG3	Lymphocyte activating 3
TCELL_IMMUNE_CHECKPOINTS	TIGIT	TIGIT	T cell immunoreceptor with Ig and ITIM domains
TCELL_IMMUNE_CHECKPOINTS	VISTA	VSIR	V-set immunoregulatory receptor (VISTA)
TCELL_IMMUNE_CHECKPOINTS	BTLA	BTLA	B and T lymphocyte associated
MYELOID_IMMUNE_CHECKPOINTS	SIRPA	SIRPA	Signal regulatory protein alpha
MYELOID_IMMUNE_CHECKPOINTS	CD47	CD47	CD47 molecule
MYELOID_IMMUNE_CHECKPOINTS	IL10	IL10	Interleukin 10
MYELOID_IMMUNE_CHECKPOINTS	IL10R	IL10RA	Interleukin 10 receptor subunit alpha
MYELOID_IMMUNE_CHECKPOINTS	TREM2	TREM2	Triggering receptor expressed on myeloid cells 2
MYELOID_IMMUNE_CHECKPOINTS	VISTA	VSIR	V-set immunoregulatory receptor
MYELOID_IMMUNE_CHECKPOINTS	PDL1	CD274	CD274 molecule (PD-L1, repeated)
MYELOID_IMMUNE_CHECKPOINTS	CD200	CD200	CD200 molecule
MYELOID_IMMUNE_CHECKPOINTS	CD200R	CD200R1	CD200 receptor 1
MYELOID_IMMUNE_CHECKPOINTS	LILRB1	LILRB1	Leukocyte immunoglobulin like receptor B1
MYELOID_IMMUNE_CHECKPOINTS	LILRB2	LILRB2	Leukocyte immunoglobulin like receptor B2
SIALIC_ACID_PATHWAYS	SIGLEC7	SIGLEC7	Sialic acid binding Ig like lectin 7
SIALIC_ACID_PATHWAYS	SIGLEC9	SIGLEC9	Sialic acid binding Ig like lectin 9
SIALIC_ACID_PATHWAYS	SIGLEC10	SIGLEC10	Sialic acid binding Ig like lectin 10
SIALIC_ACID_PATHWAYS	CD24	CD24	CD24 molecule
SIALIC_ACID_PATHWAYS	SIGLEC15	SIGLEC15	Sialic acid binding Ig like lectin 15
SIALIC_ACID_PATHWAYS	SIGLEC5	SIGLEC5	Sialic acid binding Ig like lectin 5
SIALIC_ACID_PATHWAYS	SIGLEC6	SIGLEC6	Sialic acid binding Ig like lectin 6
KEY_ENZYMES_SIALIC_ACID_BIOSYNTHESIS	GNE	GNE	Glucosamine (UDP-N-acetyl)-2-epimerase/N-acetylmannosamine kinase
KEY_ENZYMES_SIALIC_ACID_BIOSYNTHESIS	CMAS	CMAS	Cytidine monophosphate N-acetylneuraminic acid synthetase
SIALYLTRANSFERASES	ST3GAL1	ST3GAL1	ST3 beta-galactoside alpha-2,3-sialyltransferase 1
SIALYLTRANSFERASES	ST3GAL2	ST3GAL2	ST3 beta-galactoside alpha-2,3-sialyltransferase 2
SIALYLTRANSFERASES	ST3GAL3	ST3GAL3	ST3 beta-galactoside alpha-2,3-sialyltransferase 3
SIALYLTRANSFERASES	ST3GAL4	ST3GAL4	ST3 beta-galactoside alpha-2,3-sialyltransferase 4
SIALYLTRANSFERASES	ST3GAL5	ST3GAL5	ST3 beta-galactoside alpha-2,3-sialyltransferase 5
SIALYLTRANSFERASES	ST3GAL6	ST3GAL6	ST3 beta-galactoside alpha-2,3-sialyltransferase 6
SIALYLTRANSFERASES	ST6GAL1	ST6GAL1	ST6 beta-galactoside alpha-2,6-sialyltransferase 1
SIALYLTRANSFERASES	ST6GAL2	ST6GAL2	ST6 beta-galactoside alpha-2,6-sialyltransferase 2
SIALYLTRANSFERASES	ST8SIA1	ST8SIA1	ST8 alpha-N-acetyl-neuraminide alpha-2,8-sialyltransferase 1
SIALYLTRANSFERASES	ST8SIA2	ST8SIA2	ST8 alpha-N-acetyl-neuraminide alpha-2,8-sialyltransferase 2
SIALYLTRANSFERASES	ST8SIA3	ST8SIA3	ST8 alpha-N-acetyl-neuraminide alpha-2,8-sialyltransferase 3
SIALYLTRANSFERASES	ST8SIA4	ST8SIA4	ST8 alpha-N-acetyl-neuraminide alpha-2,8-sialyltransferase 4
SIALYLTRANSFERASES	ST8SIA5	ST8SIA5	ST8 alpha-N-acetyl-neuraminide alpha-2,8-sialyltransferase 5
SIALYLTRANSFERASES	ST8SIA6	ST8SIA6	ST8 alpha-N-acetyl-neuraminide alpha-2,8-sialyltransferase 6
EBV_IMMUNE_RESPONSE	CD70	CD70	CD70 molecule
EBV_IMMUNE_RESPONSE	CD80	CD80	CD80 molecule
EBV_IMMUNE_RESPONSE	CD86	CD86	CD86 molecule
EBV_IMMUNE_RESPONSE	CD274	CD274	CD274 molecule (PD-L1)
EBV_IMMUNE_RESPONSE	IDO1	IDO1	Indoleamine 23-dioxygenase 1
EBV_IMMUNE_RESPONSE	IFNG	IFNG	Interferon gamma
EBV_IMMUNE_RESPONSE	STAT1	STAT1	Signal transducer and activator of transcription 1
EBV_IMMUNE_RESPONSE	STAT2	STAT2	Signal transducer and activator of transcription 2
EBV_IMMUNE_RESPONSE	IRF1	IRF1	Interferon regulatory factor 1
EBV_IMMUNE_RESPONSE	IRF7	IRF7	Interferon regulatory factor 7
EBV_IMMUNE_RESPONSE	ISG15	ISG15	ISG15 ubiquitin like modifier
EBV_IMMUNE_RESPONSE	MX1	MX1	MX dynamin like GTPase 1
EBV_IMMUNE_RESPONSE	OAS1	OAS1	2'-5'-oligoadenylate synthetase 1
EBV_IMMUNE_RESPONSE	OAS2	OAS2	2'-5'-oligoadenylate synthetase 2
EBV_IMMUNE_RESPONSE	OAS3	OAS3	2'-5'-oligoadenylate synthetase 3
EBV_IMMUNE_RESPONSE	CXCL9	CXCL9	C-X-C motif chemokine ligand 9
EBV_IMMUNE_RESPONSE	CXCL10	CXCL10	C-X-C motif chemokine ligand 10
EBV_IMMUNE_RESPONSE	CXCL11	CXCL11	C-X-C motif chemokine ligand 11
EBV_IMMUNE_RESPONSE	CCL2	CCL2	C-C motif chemokine ligand 2
EBV_IMMUNE_RESPONSE	CCL5	CCL5	C-C motif chemokine ligand 5
EBV_IMMUNE_RESPONSE	TNFSF10	TNFSF10	TNF superfamily member 10 (TRAIL)
EBV_IMMUNE_RESPONSE	TNFRSF9	TNFRSF9	TNF receptor superfamily member 9 (4-1BB)
EBV_IMMUNE_RESPONSE	LAG3	LAG3	Lymphocyte activating 3
EBV_IMMUNE_RESPONSE	CD40	CD40	CD40 molecule
EBV_IMMUNE_RESPONSE	CD40LG	CD40LG	CD40 ligand
EBV_IMMUNE_RESPONSE	IL10	IL10	Interleukin 10
EBV_IMMUNE_RESPONSE	IL12A	IL12A	Interleukin 12A
EBV_IMMUNE_RESPONSE	IL12B	IL12B	Interleukin 12B
EBV_IMMUNE_RESPONSE	IL18	IL18	Interleukin 18
EBV_IMMUNE_RESPONSE	IFIT1	IFIT1	Interferon induced protein with tetratricopeptide repeats 1
EBV_IMMUNE_RESPONSE	IFIT2	IFIT2	Interferon induced protein with tetratricopeptide repeats 2
EBV_IMMUNE_RESPONSE	IFIT3	IFIT3	Interferon induced protein with tetratricopeptide repeats 3
EBV_IMMUNE_RESPONSE	IFI6	IFI6	Interferon alpha inducible protein 6
EBV_IMMUNE_RESPONSE	IFI27	IFI27	Interferon alpha inducible protein 27
EBV_IMMUNE_RESPONSE	IFI44	IFI44	Interferon induced protein 44
EBV_IMMUNE_RESPONSE	IFI44L	IFI44L	Interferon induced protein 44 like
EBV_IMMUNE_RESPONSE	GBP1	GBP1	Guanylate binding protein 1
EBV_IMMUNE_RESPONSE	GBP4	GBP4	Guanylate binding protein 4
EBV_IMMUNE_RESPONSE	GBP5	GBP5	Guanylate binding protein 5
EBV_IMMUNE_RESPONSE	RSAD2	RSAD2	Radical S-adenosyl methionine domain containing 2 (Viperin)
EBV_IMMUNE_RESPONSE	TRIM22	TRIM22	Tripartite motif containing 22
EBV_IMMUNE_RESPONSE	HLA-A	HLA-A	Major histocompatibility complex class I A
EBV_IMMUNE_RESPONSE	HLA-B	HLA-B	Major histocompatibility complex class I B
EBV_IMMUNE_RESPONSE	HLA-C	HLA-C	Major histocompatibility complex class I C
EBV_IMMUNE_RESPONSE	HLA-DRA	HLA-DRA	Major histocompatibility complex class II DR
EBV_IMMUNE_RESPONSE	HLA-DRB1	HLA-DRB1	Major histocompatibility complex class II DR
EBV_IMMUNE_RESPONSE	HLA-E	HLA-E	Major histocompatibility complex class I E
EBV_IMMUNE_RESPONSE	TAP1	TAP1	Transporter associated with antigen processin
EBV_IMMUNE_RESPONSE	TAP2	TAP2	Transporter associated with antigen processin
EBV_IMMUNE_RESPONSE	PSMB8	PSMB8	Proteasome 20S subunit beta 8
EBV_IMMUNE_RESPONSE	PSMB9	PSMB9	Proteasome 20S subunit beta 9
EBV_IMMUNE_RESPONSE	PDLIM7	PDLIM7	PDZ and LIM domain 7
EBV_IMMUNE_RESPONSE	EBNA1BP2	EBNA1BP2	EBNA1 binding protein 2
ANTIGEN_PRESENTING_CELL	PDL1	CD274	CD274 molecule (PD-L1)
ANTIGEN_PRESENTING_CELL	PDL2	PDCD1LG2	Programmed cell death 1 ligand 2 (PD-L2)
ANTIGEN_PRESENTING_CELL	CD80	CD80	CD80 molecule
ANTIGEN_PRESENTING_CELL	CD86	CD86	CD86 molecule
ANTIGEN_PRESENTING_CELL	B7-RP1	ICOSLG	Inducible T cell costimulator ligand (B7-RP1)
ANTIGEN_PRESENTING_CELL	B7-H3	CD276	CD276 molecule (B7-H3)
ANTIGEN_PRESENTING_CELL	B7-H4	VTCN1	V-set domain containing T cell activation inh
ANTIGEN_PRESENTING_CELL	HVEM	TNFRSF14	TNF receptor superfamily member 14 (HVEM)
ANTIGEN_PRESENTING_CELL	CD137L	TNFSF9	TNF superfamily member 9 (CD137L / 4-1BBL)
ANTIGEN_PRESENTING_CELL	OX40L	TNFSF4	TNF superfamily member 4 (OX40L)
ANTIGEN_PRESENTING_CELL	CD70	CD70	CD70 molecule
ANTIGEN_PRESENTING_CELL	CD40	CD40	CD40 molecule
ANTIGEN_PRESENTING_CELL	GAL9	LGALS9	Galectin 9
T_CELL	PD1	PDCD1	Programmed cell death 1 (PD1)
T_CELL	CD28	CD28	CD28 molecule
T_CELL	CTLA4	CTLA4	Cytotoxic T-lymphocyte associated protein 4
T_CELL	ICOS	ICOS	Inducible T cell costimulator
T_CELL	BTLA	BTLA	B and T lymphocyte associated
T_CELL	KIR	KIR3DL1	Killer cell immunoglobulin like receptor thre
T_CELL	LAG3	LAG3	Lymphocyte activating 3
T_CELL	CD137	TNFRSF9	TNF receptor superfamily member 9 (4-1BB)
T_CELL	OX40	TNFRSF4	TNF receptor superfamily member 4 (OX40)
T_CELL	CD27	CD27	CD27 molecule
T_CELL	CD40L	CD40LG	CD40 ligand
T_CELL	TIM3	HAVCR2	Hepatitis A virus cellular receptor 2 (TIM-3)
T_CELL	A2aR	ADORA2A	Adenosine A2a receptor
