## Supplementary Table 6 for "*PD-L1*–linked spatial decoupling of tumour–immune interactions in EBV-positive DLBCL"

### Sheet: Clinical data
Tumor_Sample_Barcode	Patient	Diagnosis	Sex	Age	Subtype	LatencyType	Nodal	R_IPI	Hans_classifier	FISH_BCL2	FISH_BCL6	FISH_MYC	PDL1_CNA	COO	LymphGen
DLBCL_01_1	Pat_01	EBV-DLBCL	female	>50	monomorphic	1	extranodal	2	nonGCB	NA	NA	NA	Normal	GCB	Other
DLBCL_02_1	Pat_02	EBV-DLBCL	female	>50	monomorphic	3	extranodal	2	nonGCB	positive	negative	negative	Normal	GCB	Other
DLBCL_04_1	Pat_04	EBV-DLBCL	female	>50	polymorphic	1	primarily nodal	0	nonGCB	negative	negative	negative	Normal	ABC	Other
DLBCL_05_1	Pat_05	EBV-DLBCL	female	>50	polymorphic	2	extranodal	3	nonGCB	negative	negative	negative	Gain	Unclassified	Other
DLBCL_06_1	Pat_06	EBV-DLBCL	female	>50	monomorphic	2	primarily nodal	1	nonGCB	negative	negative	negative	Normal	ABC	Other
DLBCL_08_1	Pat_08	EBV-DLBCL	male	>50	polymorphic	3	extranodal	5	nonGCB	negative	negative	negative	Normal	Unclassified	Other
DLBCL_09_1	Pat_09	EBV-DLBCL	male	<=50	polymorphic	NA	primarily nodal	0	nonGCB	negative	negative	negative	Normal	Unclassified	Other
DLBCL_10_1	Pat_10	EBV-DLBCL	male	>50	polymorphic	2	primarily nodal	4	nonGCB	negative	negative	negative	Normal	ABC	Other
DLBCL_11_1	Pat_11	EBV-DLBCL	male	>50	monomorphic	3	primarily nodal	2	nonGCB	negative	negative	negative	Gain	ABC	Other
DLBCL_12_1	Pat_12	EBV-DLBCL	male	>50	monomorphic	2	primarily nodal	1	nonGCB	negative	positive	negative	Normal	GCB	Other
DLBCL_13_2	Pat_13	EBV-DLBCL	female	>50	polymorphic	2	primarily nodal	2	nonGCB	negative	NA	NA	Normal	ABC	Other
DLBCL_14_1	Pat_14	EBV-DLBCL	female	>50	monomorphic	2	primarily nodal	1	GCB	negative	negative	negative	NA	GCB	Other
DLBCL_16_1	Pat_16	EBV-DLBCL	male	>50	monomorphic	2	primarily nodal	4	nonGCB	negative	negative	negative	Gain	ABC	Other
DLBCL_17_1	Pat_17	EBV-DLBCL	male	>50	monomorphic	1	extranodal	0	GCB	NA	NA	NA	Normal
DLBCL_18_1	Pat_18	EBV-DLBCL	female	>50	polymorphic	2	primarily nodal	3	nonGCB	negative	negative	negative	Normal
DLBCL_19_1	Pat_19	EBV-DLBCL	male	>50	polymorphic	3	primarily nodal	1	GCB	negative	negative	negative	Normal	GCB	Other
DLBCL_20_1	Pat_20	EBV-DLBCL	male	>50	monomorphic	3	primarily nodal	3	GCB	positive	positive	negative	Normal	Unclassified	Other
DLBCL_21_1	Pat_21	EBV-DLBCL	male	>50	monomorphic	3	primarily nodal	3	nonGCB	negative	negative	negative	Normal	GCB	Other
DLBCL_22_1	Pat_22	EBV-DLBCL	male	>50	polymorphic	2	primarily nodal	4	nonGCB	NA	NA	NA	Gain
DLBCL_23_1	Pat_23	EBV-DLBCL	male	>50	monomorphic	3	extranodal	1	nonGCB	negative	positive	negative	Normal	ABC	BN2
DLBCL_24_2	Pat_24	EBV-DLBCL	male	>50	polymorphic	3	extranodal	3	nonGCB	negative	negative	negative	Normal	Unclassified	Other
DLBCL_25_1	Pat_25	EBV-DLBCL	male	>50	polymorphic	3	primarily nodal	3	nonGCB	negative	negative	negative	Normal	ABC	Other
DLBCL_26_1	Pat_26	EBV-DLBCL	male	>50	monomorphic	3	NA	4	nonGCB	negative	negative	negative	Gain	ABC	Other
DLBCL_27_2	Pat_27	EBV-DLBCL	male	>50	monomorphic	NA	primarily nodal	2	nonGCB	negative	negative	negative	Normal	Unclassified	Other
DLBCL_28_1	Pat_28	EBV-DLBCL	male	<=50	monomorphic	3	primarily nodal	0	nonGCB	negative	NA	negative	Gain	ABC	ST2
DLBCL_29_1	Pat_29	EBV-DLBCL	female	>50	monomorphic	1	extranodal	1	nonGCB	negative	positive	negative	Normal	ABC	A53
DLBCL_30_2	Pat_30	EBV-DLBCL	female	>50	polymorphic	3	extranodal	4	NA	negative	negative	negative	Gain	Unclassified	Other
DLBCL_31_1	Pat_31	EBV-DLBCL	male	<=50	monomorphic	2	primarily nodal	2	nonGCB	negative	negative	negative	NA	Unclassified	Other
DLBCL_32_1	Pat_32	EBV-DLBCL	male	>50	polymorphic	3	primarily nodal	NA	nonGCB	negative	negative	negative	NA	ABC	Other
DLBCL_35_1	Pat_35	EBV-DLBCL	male	>50	monomorphic	3	extranodal	NA	nonGCB	negative	negative	negative	NA	ABC	Other
DLBCL_36_1	Pat_36	EBV-DLBCL	female	>50	monomorphic	2	extranodal	NA	nonGCB	negative	positive	negative	NA	Unclassified	Other
DLBCL_38_1	Pat_38	EBV-DLBCL	female	>50	monomorphic	NA	extranodal	NA	nonGCB	negative	negative	negative	Normal	Unclassified	Other
DLBCL_39_1	Pat_39	EBV-DLBCL	female	>50	monomorphic	2	primarily nodal	NA	nonGCB	negative	negative	negative	NA	Unclassified	Other
DLBCL_40_1	Pat_40	EBV-DLBCL	male	>50	polymorphic	2	primarily nodal	1	NA	negative	negative	negative	NA	ABC	Other
DLBCL_41_1	Pat_41	EBV-DLBCL	male	<=50	NA	NA	extranodal	0	NA	NA	NA	NA	NA
DLBCL_42_1	Pat_42	EBV-DLBCL	female	>50	NA	NA	extranodal	1	NA	NA	NA	NA	NA
