## Supplementary Table 7 for "*PD-L1*–linked spatial decoupling of tumour–immune interactions in EBV-positive DLBCL"

### Sheet: QC
Unique_sample_identifier	Component	Tissue_preservation	Sequencing_assay_type	Sequencing_platform	Target_capture_regions	Aligner	Genomic_reference	Genomic_reference_URL	Average_insert_size	Average_read_length	MeanCorrectedCoverage	Pairs_on_diff_chromosome	Total_reads	Total_uniquely_mapped	Total_unmapped_reads	Proportion_reads_duplicated	Proportion_reads_mapped	Proportion_targets_no_coverage	Proportion_target_coverage_10x	Proportion_target_coverage_30x	Proportion_target_coverage_100x
DLBCL_01_1	tumor	FFPE	WES	Illumina NovaSeq	Agilent SureSelect XT Human All Exon V6	bwa-mem2 2.2.1	GATK GRCh38	https://console.cloud.google.com/storage/browser/genomics-public-data/resources/broad/hg38/v0/	182.3	150	15.26	413631	141619100	137500492	921365	0.8	0.97	0.0035	0.8172	0.0554	0.0004
DLBCL_02_1	tumor	FFPE	WES	Illumina NovaSeq	Agilent SureSelect XT Human All Exon V6	bwa-mem2 2.2.1	GATK GRCh38	https://console.cloud.google.com/storage/browser/genomics-public-data/resources/broad/hg38/v0/	245.8	150	90.64	1086170	182600124	178441564	109009	0.45	0.98	0.0035	0.9798	0.865	0.2825
DLBCL_04_1	tumor	FFPE	WES	Illumina NovaSeq	Agilent SureSelect XT Human All Exon V6	bwa-mem2 2.2.1	GATK GRCh38	https://console.cloud.google.com/storage/browser/genomics-public-data/resources/broad/hg38/v0/	213.5	150	108.21	2531775	249700878	240366096	87076	0.47	0.96	0.0032	0.9878	0.9505	0.4626
DLBCL_05_1	tumor	FFPE	WES	Illumina NovaSeq	Agilent SureSelect XT Human All Exon V6	bwa-mem2 2.2.1	GATK GRCh38	https://console.cloud.google.com/storage/browser/genomics-public-data/resources/broad/hg38/v0/	201.1	150	19.98	760849	96901004	93032464	189956	0.69	0.96	0.0039	0.8851	0.1678	0.0003
DLBCL_06_1	tumor	FFPE	WES	Illumina NovaSeq	Agilent SureSelect XT Human All Exon V6	bwa-mem2 2.2.1	GATK GRCh38	https://console.cloud.google.com/storage/browser/genomics-public-data/resources/broad/hg38/v0/	214.7	150	84.7	1471930	166026310	160296136	48183	0.37	0.97	0.0034	0.9796	0.8707	0.2633
DLBCL_08_1	tumor	FFPE	WES	Illumina NovaSeq	Agilent SureSelect XT Human All Exon V6	bwa-mem2 2.2.1	GATK GRCh38	https://console.cloud.google.com/storage/browser/genomics-public-data/resources/broad/hg38/v0/	199	150	26.08	506233	177564538	173881238	349638	0.75	0.98	0.0009	0.9511	0.2937	0.0039
DLBCL_09_1	tumor	FFPE	WES	Illumina NovaSeq	Agilent SureSelect XT Human All Exon V6	bwa-mem2 2.2.1	GATK GRCh38	https://console.cloud.google.com/storage/browser/genomics-public-data/resources/broad/hg38/v0/	216	150	93.62	1762008	196276388	190003122	65740	0.41	0.97	0.0008	0.9851	0.8965	0.3074
DLBCL_10_1	tumor	FFPE	WES	Illumina NovaSeq	Agilent SureSelect XT Human All Exon V6	bwa-mem2 2.2.1	GATK GRCh38	https://console.cloud.google.com/storage/browser/genomics-public-data/resources/broad/hg38/v0/	219.8	150	108.38	2467866	275432014	266876230	137329	0.52	0.97	0.0009	0.9848	0.8928	0.3309
DLBCL_11_1	tumor	FFPE	WES	Illumina NovaSeq	Agilent SureSelect XT Human All Exon V6	bwa-mem2 2.2.1	GATK GRCh38	https://console.cloud.google.com/storage/browser/genomics-public-data/resources/broad/hg38/v0/	222.8	150	30.88	624499	209185246	204993268	388535	0.78	0.98	0.0011	0.9614	0.3673	0.016
DLBCL_12_1	tumor	FFPE	WES	Illumina NovaSeq	Agilent SureSelect XT Human All Exon V6	bwa-mem2 2.2.1	GATK GRCh38	https://console.cloud.google.com/storage/browser/genomics-public-data/resources/broad/hg38/v0/	185.9	150	38.88	1015208	238431002	231369416	1046315	0.72	0.97	0.0009	0.9783	0.6534	0.0325
DLBCL_13_2	tumor	FFPE	WES	Illumina NovaSeq	Agilent SureSelect XT Human All Exon V6	bwa-mem2 2.2.1	GATK GRCh38	https://console.cloud.google.com/storage/browser/genomics-public-data/resources/broad/hg38/v0/	191.2	150	22.29	453266	190515500	185116942	1530889	0.79	0.97	0.0031	0.955	0.2096	0.001
DLBCL_14_1	tumor	FFPE	WES	Illumina NovaSeq	Agilent SureSelect XT Human All Exon V6	bwa-mem2 2.2.1	GATK GRCh38	https://console.cloud.google.com/storage/browser/genomics-public-data/resources/broad/hg38/v0/	218.1	150	26.64	895044	184501862	179143484	544665	0.78	0.97	0.0037	0.9119	0.2885	0.0094
DLBCL_16_1	tumor	FFPE	WES	Illumina NovaSeq	Agilent SureSelect XT Human All Exon V6	bwa-mem2 2.2.1	GATK GRCh38	https://console.cloud.google.com/storage/browser/genomics-public-data/resources/broad/hg38/v0/	216.4	150	74	3203528	176294578	164821370	95894	0.46	0.93	0.0009	0.9807	0.8794	0.2243
DLBCL_18_1	tumor	FFPE	WES	Illumina NovaSeq	Agilent SureSelect XT Human All Exon V6	bwa-mem2 2.2.1	GATK GRCh38	https://console.cloud.google.com/storage/browser/genomics-public-data/resources/broad/hg38/v0/	215.6	150	99.95	3162491	218605570	209239414	78222	0.42	0.96	0.0031	0.98	0.8491	0.3081
DLBCL_19_1	tumor	FFPE	WES	Illumina NovaSeq	Agilent SureSelect XT Human All Exon V6	bwa-mem2 2.2.1	GATK GRCh38	https://console.cloud.google.com/storage/browser/genomics-public-data/resources/broad/hg38/v0/	209.4	150	118.65	2534870	294534720	286096038	179403	0.48	0.97	0.0008	0.9875	0.8985	0.3268
DLBCL_20_1	tumor	FFPE	WES	Illumina NovaSeq	Agilent SureSelect XT Human All Exon V6	bwa-mem2 2.2.1	GATK GRCh38	https://console.cloud.google.com/storage/browser/genomics-public-data/resources/broad/hg38/v0/	209.9	150	46.97	788622	166028454	161394240	161514	0.6	0.97	0.0009	0.9801	0.8142	0.0285
DLBCL_21_1	tumor	FFPE	WES	Illumina NovaSeq	Agilent SureSelect XT Human All Exon V6	bwa-mem2 2.2.1	GATK GRCh38	https://console.cloud.google.com/storage/browser/genomics-public-data/resources/broad/hg38/v0/	197.1	150	52.54	1401325	158063396	152646528	135177	0.53	0.97	0.0009	0.9763	0.7647	0.1036
DLBCL_23_1	tumor	FFPE	WES	Illumina NovaSeq	Agilent SureSelect XT Human All Exon V6	bwa-mem2 2.2.1	GATK GRCh38	https://console.cloud.google.com/storage/browser/genomics-public-data/resources/broad/hg38/v0/	223.3	150	107.45	1071115	231438412	227303678	91642	0.46	0.98	0.0009	0.9843	0.8995	0.3638
DLBCL_24_2	tumor	FFPE	WES	Illumina NovaSeq	Agilent SureSelect XT Human All Exon V6	bwa-mem2 2.2.1	GATK GRCh38	https://console.cloud.google.com/storage/browser/genomics-public-data/resources/broad/hg38/v0/	232.9	150	77.37	953430	168913786	165007338	104433	0.46	0.98	0.0009	0.9809	0.824	0.2191
DLBCL_25_1	tumor	FFPE	WES	Illumina NovaSeq	Agilent SureSelect XT Human All Exon V6	bwa-mem2 2.2.1	GATK GRCh38	https://console.cloud.google.com/storage/browser/genomics-public-data/resources/broad/hg38/v0/	202.6	150	66.45	1727948	223457920	214716106	236479	0.6	0.96	0.0008	0.9872	0.9102	0.1467
DLBCL_26_1	tumor	FFPE	WES	Illumina NovaSeq	Agilent SureSelect XT Human All Exon V6	bwa-mem2 2.2.1	GATK GRCh38	https://console.cloud.google.com/storage/browser/genomics-public-data/resources/broad/hg38/v0/	203.4	150	66.66	1063055	154162464	150253056	93301	0.46	0.97	0.001	0.9763	0.8582	0.1726
DLBCL_27_2	tumor	FFPE	WES	Illumina NovaSeq	Agilent SureSelect XT Human All Exon V6	bwa-mem2 2.2.1	GATK GRCh38	https://console.cloud.google.com/storage/browser/genomics-public-data/resources/broad/hg38/v0/	128.8	150	49.75	3923319	153958790	144344352	29137	0.34	0.94	0.0008	0.9613	0.7091	0.1026
DLBCL_28_1	tumor	FFPE	WES	Illumina NovaSeq	Agilent SureSelect XT Human All Exon V6	bwa-mem2 2.2.1	GATK GRCh38	https://console.cloud.google.com/storage/browser/genomics-public-data/resources/broad/hg38/v0/	254.4	150	16.03	247053	153129746	150124182	1235333	0.82	0.98	0.001	0.7218	0.1031	0.0006
DLBCL_29_1	tumor	FFPE	WES	Illumina NovaSeq	Agilent SureSelect XT Human All Exon V6	bwa-mem2 2.2.1	GATK GRCh38	https://console.cloud.google.com/storage/browser/genomics-public-data/resources/broad/hg38/v0/	188.6	150	17.45	395545	146462378	142214926	1234802	0.79	0.97	0.0035	0.8864	0.0856	0.0004
DLBCL_30_2	tumor	FFPE	WES	Illumina NovaSeq	Agilent SureSelect XT Human All Exon V6	bwa-mem2 2.2.1	GATK GRCh38	https://console.cloud.google.com/storage/browser/genomics-public-data/resources/broad/hg38/v0/	200.1	150	20.6	495898	145071652	140870908	915915	0.77	0.97	0.0035	0.8722	0.1686	0.0063
DLBCL_31_1	tumor	FFPE	WES	Illumina NovaSeq	Agilent SureSelect XT Human All Exon V6	bwa-mem2 2.2.1	GATK GRCh38	https://console.cloud.google.com/storage/browser/genomics-public-data/resources/broad/hg38/v0/	270.5	150	60.7	914269	158315510	153660426	80643	0.58	0.97	0.0016	0.9265	0.5986	0.1942
DLBCL_32_1	tumor	FFPE	WES	Illumina NovaSeq	Agilent SureSelect XT Human All Exon V6	bwa-mem2 2.2.1	GATK GRCh38	https://console.cloud.google.com/storage/browser/genomics-public-data/resources/broad/hg38/v0/	274.3	150	55.1	6915524	150272918	134279614	31732	0.4	0.89	0.001	0.9172	0.6454	0.1569
DLBCL_35_1	tumor	FFPE	WES	Illumina NovaSeq	Agilent SureSelect XT Human All Exon V6	bwa-mem2 2.2.1	GATK GRCh38	https://console.cloud.google.com/storage/browser/genomics-public-data/resources/broad/hg38/v0/	210.7	150	13.36	666356	203572016	197318634	1377584	0.87	0.97	0.0019	0.5385	0.091	0.0004
DLBCL_36_1	tumor	FFPE	WES	Illumina NovaSeq	Agilent SureSelect XT Human All Exon V6	bwa-mem2 2.2.1	GATK GRCh38	https://console.cloud.google.com/storage/browser/genomics-public-data/resources/broad/hg38/v0/	262.1	150	166.79	4655872	324804796	313342842	343056	0.45	0.96	0.0033	0.9504	0.7728	0.4008
DLBCL_38_1	tumor	FFPE	WES	Illumina NovaSeq	Agilent SureSelect XT Human All Exon V6	bwa-mem2 2.2.1	GATK GRCh38	https://console.cloud.google.com/storage/browser/genomics-public-data/resources/broad/hg38/v0/	233.8	150	31.99	301247	270670832	267870680	814072	0.83	0.99	0.0035	0.9819	0.5543	0.0028
DLBCL_39_1	tumor	FFPE	WES	Illumina NovaSeq	Agilent SureSelect XT Human All Exon V6	bwa-mem2 2.2.1	GATK GRCh38	https://console.cloud.google.com/storage/browser/genomics-public-data/resources/broad/hg38/v0/	223.5	150	22.54	763249	156723780	152050110	520961	0.77	0.97	0.004	0.873	0.2166	0.0042
DLBCL_40_1	tumor	FFPE	WES	Illumina NovaSeq	Agilent SureSelect XT Human All Exon V6	bwa-mem2 2.2.1	GATK GRCh38	https://console.cloud.google.com/storage/browser/genomics-public-data/resources/broad/hg38/v0/	188.1	150	11.08	804665	85102800	80538582	687022	0.75	0.95	0.0019	0.5596	0.0218	0.0002
DLBCL_41_1	tumor	FFPE	WES	Illumina NovaSeq	Agilent SureSelect XT Human All Exon V6	bwa-mem2 2.2.1	GATK GRCh38	https://console.cloud.google.com/storage/browser/genomics-public-data/resources/broad/hg38/v0/	207.2	151	277.88	1227562	502768688	497060842	210365	0.24	0.99	0.0076	0.9155	0.9059	0.8733
DLBCL_42_1	tumor	FFPE	WES	Illumina NovaSeq	Agilent SureSelect XT Human All Exon V6	bwa-mem2 2.2.1	GATK GRCh38	https://console.cloud.google.com/storage/browser/genomics-public-data/resources/broad/hg38/v0/	210.9	151	307.34	303248	693390196	689929224	282332	0.41	1	0.0098	0.9091	0.8967	0.8369
