## Supplementary Table 9 for "*PD-L1*–linked spatial decoupling of tumour–immune interactions in EBV-positive DLBCL"

### Sheet: scRNA
Sample	MT% max	nCount min	nCount max	nFeature min	nFeature max
DLBCL_10_1	20	200	50000	200	10000
DLBCL_09_1	20	200	50000	200	9000
DLBCL_25_1	20	200	50000	200	9000
DLBCL_17_1	20	200	25000	200	7500
DLBCL_04_1	20	200	50000	200	10000
DLBCL_06_1	20	200	40000	200	9000
DLBCL_01_1	20	200	10000	200	5000
DLBCL_27_1	20	200	40000	200	8000
DLBCL_22_1	20	200	40000	200	8500
DLBCL_16_2	20	200	40000	200	10000
