## Supplementary Table 10 for "*PD-L1*–linked spatial decoupling of tumour–immune interactions in EBV-positive DLBCL"

### Sheet: qc
Sample	quality_status.QC	Number_of_Spots_Under_Tissue	Sequencing_Saturation	Reads_Mapped_Confidently_to_Probe_Set	Median_Genes_per_Spot	Median_UMI_Counts_per_Spot	Fraction_Reads_in_Spots_Under_Tissue	critical_issues.QC	low_genes	low_umis	low_mapping	low_saturation	low_barcodes	low_fraction_reads	Include	median_Features	median_Count	ARC_score	critical_issues.SpotClean	low_features	low_counts	high_contamination	high_arc_score
DLBCL_04_1	Good	2043	0.8929	0.9728	3597	6847	0.5138	0	FALSE	FALSE	FALSE	FALSE	FALSE	FALSE	TRUE	3911	13346	0.357231	0	FALSE	FALSE	FALSE	FALSE
DLBCL_05_1	Good	2320	0.9283	0.6365	2077	3336	0.657	0	FALSE	FALSE	FALSE	FALSE	FALSE	FALSE	TRUE	2258	5804	0.237831	0	FALSE	FALSE	FALSE	FALSE
DLBCL_06_1	Good	3208	0.824	0.9818	4938	11997.5	0.8102	0	FALSE	FALSE	FALSE	FALSE	FALSE	FALSE	TRUE	5347	16731	0.150962	0	FALSE	FALSE	FALSE	FALSE
DLBCL_08_1	Good	1966	0.978	0.9391	1247	1755.5	0.6013	0	FALSE	FALSE	FALSE	FALSE	FALSE	FALSE	TRUE	1383	3660	0.261529	0	FALSE	FALSE	FALSE	FALSE
DLBCL_09_1	Good	2192	0.9823	0.9265	793	952	0.8243	0	FALSE	FALSE	FALSE	FALSE	FALSE	FALSE	TRUE	884	2362	0.0959202	0	FALSE	FALSE	FALSE	FALSE
DLBCL_10_1	Good	2065	0.9876	0.9476	663	812	0.7493	0	FALSE	FALSE	FALSE	FALSE	FALSE	FALSE	TRUE	819	1442	0.137428	0	FALSE	FALSE	FALSE	FALSE
DLBCL_16_1	Good	2192	0.8151	0.9393	5726.5	16037	0.7613	0	FALSE	FALSE	FALSE	FALSE	FALSE	FALSE	TRUE	6189	24757	0.138587	0	FALSE	FALSE	FALSE	FALSE
DLBCL_17_1	Acceptable	1164	0.9876	0.8417	473	752	0.6357	0	FALSE	FALSE	FALSE	FALSE	FALSE	FALSE	TRUE	617	1899	0.15234	0	FALSE	FALSE	FALSE	FALSE
DLBCL_18_1	Good	2841	0.8203	0.9719	5055	13729	0.8825	0	FALSE	FALSE	FALSE	FALSE	FALSE	FALSE	TRUE	5494	20347	0.0793745	0	FALSE	FALSE	FALSE	FALSE
DLBCL_19_1	Good	2657	0.8677	0.9423	4712	10920	0.9337	0	FALSE	FALSE	FALSE	FALSE	FALSE	FALSE	TRUE	5158	14696	0.0435509	0	FALSE	FALSE	FALSE	FALSE
DLBCL_20_1	Good	2164	0.8539	0.9833	4919.5	11824	0.7129	0	FALSE	FALSE	FALSE	FALSE	FALSE	FALSE	TRUE	5330	18608	0.1738	0	FALSE	FALSE	FALSE	FALSE
DLBCL_23_1	Good	3026	0.8771	0.9731	3731.5	8152.5	0.8129	0	FALSE	FALSE	FALSE	FALSE	FALSE	FALSE	TRUE	4063	11651	0.132828	0	FALSE	FALSE	FALSE	FALSE
DLBCL_24_2	Good	2817	0.9221	0.9208	2264	3828	0.9217	0	FALSE	FALSE	FALSE	FALSE	FALSE	FALSE	TRUE	2510	5952	0.0513451	0	FALSE	FALSE	FALSE	FALSE
DLBCL_25_1	Good	2080	0.9415	0.9574	1350	2668.5	0.4591	0	FALSE	FALSE	FALSE	FALSE	FALSE	FALSE	TRUE	1504	6034	0.510362	0	FALSE	FALSE	FALSE	FALSE
DLBCL_26_1	Good	2381	0.8906	0.9421	2277	3742	0.4314	0	FALSE	FALSE	FALSE	FALSE	FALSE	FALSE	TRUE	2520	5543	0.6066	0	FALSE	FALSE	FALSE	FALSE
DLBCL_28_1	Good	1817	0.8941	0.8776	2854	5010	0.6937	0	FALSE	FALSE	FALSE	FALSE	FALSE	FALSE	TRUE	3123	7681	0.165384	0	FALSE	FALSE	FALSE	FALSE
DLBCL_29_1	Good	3130	0.9023	0.9724	1918	3250.5	0.8728	0	FALSE	FALSE	FALSE	FALSE	FALSE	FALSE	TRUE	2122	4691	0.0966028	0	FALSE	FALSE	FALSE	FALSE
DLBCL_30_2	Good	2248	0.9613	0.9736	2244.5	3774	0.8338	0	FALSE	FALSE	FALSE	FALSE	FALSE	FALSE	TRUE	2451	6017	0.096172	0	FALSE	FALSE	FALSE	FALSE
