## Supplementary Table 10 for "*PD-L1*–linked spatial decoupling of tumour–immune interactions in EBV-positive DLBCL"

### Sheet: CosMx QC
Sample ID	Slide	FOVs (n)	Tissue area (mm²)	Cells post-QC (n)	Median cell area (µm²)	Median aspect ratio	Median neg. signal	Median protein counts	Median proteins/cell	Myeloid	Plasma cells	Stromal (CAFs)	T cells	Tumor B cells	Note
DLBCL_01_1	OT1	59	23.01	60613	80.7	1.02	7.46	5984	62	13 (<0.1%)	5 (<0.1%)	24 (<0.1%)	15 (<0.1%)	60,556 (99.9%)	Included in downstream analysis
DLBCL_06_1	OT1	64	21.56	134020	61	1	7.26	5065	62	2,160 (1.6%)	92,933 (69.3%)	9,333 (7%)	12,731 (9.5%)	16,863 (12.6%)	Included in downstream analysis
DLBCL_10_1	OT1	68	24.74	176006	50.6	1	12.7	5396	62	70,866 (40.3%)	13,149 (7.5%)	19,516 (11.1%)	18,905 (10.7%)	53,570 (30.4%)	Included in downstream analysis
DLBCL_18_1	OT1	107	28.64	324655	54.6	1.02	12.1	5377	62	38,726 (11.9%)	293 (<0.1%)	37,902 (11.7%)	116,496 (35.9%)	131,238 (40.4%)	Included in downstream analysis
DLBCL_25_1	OT1	89	35.22	175652	54.3	0.97	17.85	6256	62	90,828 (51.7%)	459 (0.3%)	6,268 (3.6%)	74,208 (42.2%)	3,889 (2.2%)	Included in downstream analysis
DLBCL_27_1	OT1	70	24.13	103674	82	0.98	5.53	5857	62	53 (<0.1%)	9 (<0.1%)	3,215 (3.1%)	100,269 (96.7%)	128 (0.1%)	Included in downstream analysis
DLBCL_09_1	OT2	37	14.08	74884	54	0.94	9.13	5570	62	2,242 (3%)	6,180 (8.3%)	30,131 (40.2%)	21,031 (28.1%)	15,300 (20.4%)	Included in downstream analysis
DLBCL_13_1	OT2	102	31.05	323164	53.4	0.98	13.75	4655	62	140,997 (43.6%)	80,482 (24.9%)	5,567 (1.7%)	58,992 (18.3%)	37,126 (11.5%)	Included in downstream analysis
DLBCL_16_1	OT2	130	41.12	250779	76.4	0.99	9.28	4730	62	31,344 (12.5%)	1,528 (0.6%)	9,004 (3.6%)	100,536 (40.1%)	108,367 (43.2%)	Included in downstream analysis
DLBCL_17_1	OT2	32	13.85	1702	81.3	0.99	18.12	4461	62	22 (1.3%)	0 (0%)	75 (4.4%)	1,560 (91.7%)	45 (2.6%)	Excluded from downstream spatial analyses due to low cell recovery
DLBCL_22_1	OT2	85	31.01	71227	68.7	0.98	19.28	3648	62	708 (1%)	11 (<0.1%)	25,417 (35.7%)	55 (<0.1%)	45,036 (63.2%)	Included in downstream analysis
